# Probing Hidden States for Calibrated, Alignment-Resistant Predictions in LLMs

**DOI:** 10.1101/2025.09.17.25336018

**Authors:** Jacob Berkowitz, Sophia Kivelson, Apoorva Srinivasan, Undina Gisladottir, Kevin K. Tsang, Jose Miguel Acitores Cortina, Aditi Kuchi, Jake Patock, Ryan Czarny, Nicholas P. Tatonetti

**Affiliations:** Department of Computational Biomedicine, Cedars-Sinai Medical Center, Los Angeles, 90069, CA, USA; Cedars-Sinai Cancer, Cedars-Sinai Medical Center, Los Angeles, 90069, CA, USA; Department of Biomedical Informatics, Columbia University Irving Medical Center, New York, 10032, NY, USA

**Keywords:** Large language models, Probing hidden states, Model calibration, Alignment resistance, Biomedical natural language processing

## Abstract

Scientific applications of large language models (LLMs) demand reliable, well-calibrated predictions, but standard generative approaches often fail to fully access relevant knowledge contained in their internal representations. As a result, models appear less capable than they are, with useful information remaining latent. We present PING (Probing INternal states of Generative models), an open-source framework that trains lightweight probes on frozen, HuggingFace-compatible transformers to deliver structured predictions with minimal compute overhead. Across diverse models and benchmarks including MMLU for broad coverage and MedMCQA for clinical focus, PING matches or exceeds generative accuracy while reducing Expected Calibration Error by up to 96%. Strikingly, on an LLM that has been explicitly safety-tuned to withhold medical information, PING recovered 87% of lost MedMCQA performance while generative accuracy is zero, showing this information still exists in the model’s latent space. The accompanying pingkit package makes these methods easy to deploy and is available through PyPI.
