## Supplemental Table 1 for "Probing Hidden States for Calibrated, Alignment-Resistant Predictions in LLMs"

### Sheet: Supplemental_Table1
	PING	Generative		Temperature Scaling		Isotonic Regression
Model	ECE (%)	ECE (%)	p-value (>PING)	ECE (%)	p-value (>PING)	ECE (%)	p-value (>PING)
Gemma-2-2B-it	2.80 ± 1.96	23.9 ± 1.0%	0	14.60 ± 1.10	0	4.37 ± 1.00	0.081
Gemma-2-9B-it	3.10 ± 1.76	16.4 ± 1.1%	0	10.18 ± 1.04	0	4.19 ± 0.92	0.1415
Llama-3.1-8B	1.80 ± 1.57	6.7 ± 0.7%	0	5.15 ± 0.92	0.0002	4.19 ± 0.94	0.0052
Llama-3.1-8B-Instruct	2.50 ± 1.37	11.8 ± 0.6%	0	4.99 ± 0.90	0.0015	4.07 ± 1.04	0.0369
Llama-3.3-70B-Instruct	0.90 ± 1.18	21.5 ± 2.1%	0	1.06 ± 0.61	0.4064	0092 ± 0.63	0.4883
